# Brain development mutations in the β-tubulin TUBB result in defective ciliogenesis

**DOI:** 10.1101/2023.05.23.23290232

**Authors:** Antonio Mollica, Safia Omer, Sonia L. Evagelou, Serhiy Naumenko, Lu Yi Li, Aideen Teeling, Kyle Lindsay, Steven Erwood, Robert M. Vernon, Julie D. Forman-Kay, Manohar Shroff, Rene E. Harrison, Ronald D. Cohn, Evgueni A. Ivakine

## Abstract

Tubulinopathies and neurodevelopmental ciliopathies are two groups of genetic disorders characterized by abnormal brain development resulting in structural brain malformations. Tubulinopathies are caused by dominant missense mutations in genes encoding for tubulins, the building blocks of microtubules. Neurodevelopmental ciliopathies are mostly recessive disorders caused by defects in the function of the primary cilium, a sensory organelle that modulates signaling pathways important for brain development. Though more than 40 genes have been associated with neurodevelopmental ciliopathies, many patients still do not have an identified genetic etiology. Herein, we present a novel *de novo* heterozygous missense variant in Tubulin Beta Class I (*TUBB*) identified through whole-genome sequencing analysis in a patient with both ciliopathy and tubulinopathy brain features. While microtubules are fundamental to primary cilia formation and function, no association between mutations in tubulin genes and neurodevelopmental ciliopathies has been found to date. Using patient-derived cells and gene-edited isogenic cell lines, we show that the identified variant impairs the early stages of cilia formation by altering microtubule dynamics and structure. Furthermore, we demonstrate that the disease mechanism is not haploinsufficiency and that other patient mutations in *TUBB* affect cilia formation *in vitro*, putting forward defective ciliogenesis as a contributing pathogenic factor in a subset of tubulinopathy patients.
