## Supplementary Tables for "Brain development mutations in the β-tubulin TUBB result in defective ciliogenesis"

### Sheet: Table S1
Table S1: Sequences of the mutagenic primers used for site-directed mutagenesis
	Generation of the pCMV3-TUBB:V5 plasmid [from pCMV3-GFPSpark:TUBB (Sino Biological HG11626-ANG)]
Name	Sequence	Purpose
N-GFP Mut-F	AGGGAAATCGTGCACATCCAGGCTGG	Remove N-terminal GFPSpark tag
N-GFP Mut-R	CATGGTACCAAGCTTGGTGGCGGC
C-V5 Mut-F	CCGCTGCTGGGCCTGGATAGCACCTAGAAATAGAGCGGCCGCCGAATT	Insert C-terminal V5 tag with GS linker
C-V5 Mut-R	GTTCGGAATCGGTTTGCCGCTACCGGCCTCCTCTTCGGCCTC
	Introduction of single nucleotide polymorphism (SNP) TUBB variants
Name	Sequence	Purpose
G308S TUBB Mut -F	CCCCCGCCACaGCCGATACCT	Introduction of TUBB G308S mutation
G308S TUBB Mut -R	TCACAGGCAGCCATCATGTTCTTG
Q15K TUBB Mut -F	GTGTGGCAACaAGATCGGTGC	Introduction of TUBB Q15K mutation
Q15K TUBB Mut -R	TGACCAGCCTGGATGTGC
Y222F TUBB Mut -F	ACACCAACCTtCGGGGATCTG	Introduction of TUBB Y222F mutation
Y222F TUBB Mut -R	GGTCAGCTTCAGAGTGCG
T221I TUBB Mut -F	ACCACACCAAtCTACGGGGAT	Introduction of TUBB T221I mutation
T221I TUBB Mut -R	CAGCTTCAGAGTGCGGAAG
M299V TUBB Mut -F	TGCCAAGAACgTGATGGCTGC	Introduction of TUBB M299V mutation
M299V TUBB Mut -R	TCGAAGACCTGCTGGGTG
V353I TUBB Mut -F	CAAGACAGCCaTCTGTGACATC	Introduction of TUBB V353I mutation
V353I TUBB Mut -R	ACATTGTTGGGGATCCATTC
E401K TUBB Mut -F	GTACACAGGCaAGGGCATGGA	Introduction of TUBB E401K mutation
E401K TUBB Mut -R	CAGTGGAGGAAGGCCTTC
E108K TUBB Mut -F	CCACTACACAaAGGGCGCCGA	Introduction of TUBB E108K mutation
E108K TUBB Mut -R	CCTTTGGCCCAGTTGTTACCTG
P287L TUBB Mut -F	CTCACAGTGCtGGAACTCACC	Introduction of TUBB P287L mutation
P287L TUBB Mut -R	AGCTCGATACTGCTGGCT
L150F TUBB Mut -F	AATGGGCACTtTCCTTATCAGCAAGATCCG	Introduction of TUBB L150F mutation
L150F TUBB Mut -R	CCAGAGCCTGTGCCCCCG
T178S TUBB Mut -F	GTGTCTGACAgCGTGGTCGAG	Introduction of TUBB T178S mutation
T178S TUBB Mut -R	TTTGGGTGAAGGCACCAC
K216R TUBB Mut -F	CGCACTCTGAgGCTGACCACA	Introduction of TUBB K216R mutation
K216R TUBB Mut -R	GAAGCAGATATCATAGAGGGC
L228V TUBB Mut -F	TCTGAACCACgTTGTCTCAGCC	Introduction of TUBB L228V mutation
L228V TUBB Mut -R	TCCCCGTAGGTTGGTGTG
E410D TUBB Mut -F	AGTTCACCGAtGCTGAGAGCAAC	Introduction of TUBB E410D mutation
E410D TUBB Mut -R	CCATCTCGTCCATGCCCT
N89T TUBB Mut -F	AGACCAGACAcCTTTGTATTTG	Introduction of TUBB N89T mutation
N89T TUBB Mut -R	AAAGATCTGGCCAAAAGG
R282Q TUBB Mut -F	CAGCAGTATCaAGCTCTCACAGTGC	Introduction of TUBB R282Q mutation
R282Q TUBB Mut -R	GCTTCCACGGCTGGTGAG
G437S TUBB Mut -F	GGAGGATTTCaGTGAGGAGGCC	Introduction of TUBB G437S mutation
G437S TUBB Mut -R	TCCTCTTCTGCGGTGGCA
Note: mutant base is lowercase red

### Sheet: Table S2
Table S2: Sequences of the prime editing guide RNAs (pegRNAs), nicking guide RNAs (ngRNAs), and guide RNAs (gRNAs) used for gene editing
	Generation of the TUBB G308S heterozygous hTERT-RPE1 cell line (TUBBG308S) using prime editing 3b (PE3b)
Name	Sequence	Purpose
pegRNA Spacer	GCTGCCTGTGACCCCCGCCA	pegRNA component
pegRNA Extension	AGGTATCGGCtGTGGCGGGGGTCACA	pegRNA component
ngRNA	GCCACGGTGAGGTATCGGCtG
Note: edited base is lowercase red
	Generation of the TUBB haploid hTERT-RPE1 cell line
Name	Sequence	Purpose
Haploid TUBB gRNA-1	GTAAAAGGGCTCTTCGGGTT	Allele-specific cutting in TUBB intron 1
Haploid TUBB gRNA-2	GAAACACGGCTGGCTGATGG	Cutting in the intergenic region downstream of TUBB

### Sheet: Table S3
Table S3: Sequences of the primer oligonucleotides used for PCR amplification
	PCR amplification of genomic DNA
Name	Sequence	Purpose	Application
TUBB_seq-F	GGAAACATCATGTATCTTCCATACCCTG	Amplification of a portion of the human TUBB locus encompassing the site of the patient's variant (NM_178014.3: c.922G>A/p.G308S)	Sanger sequencing
TUBB_seq-R*	ACGAGGTCGTTCATGTTGCTC
TUBB_SNP-F*	AGATCGGTGCCAAGGTAAGA	Amplification of a portion of the human TUBB locus encompassing the target heterozygous polymorphism in intron 1 present in hTERT-RPE1 cells (NM_178014.4: c.57+235G>C)	Sanger sequencing
TUBB_SNP-R	GCCCTTCTGCTACAACGTAG
TUBB_SNP-F (PF in Figure 7a, shown in red)*	AGATCGGTGCCAAGGTAAGA	Amplification of a portion of the human chromosome 6 spanning the region that is deleted in the TUBB haploid hTERT-RPE1 cell line generated for this study	Sanger sequencing
TUBB_Ct-R (PR in Figure 7a, shown in red)	CCAAGGCCAGTTCAACCATTTA
TUBB1-F*	ACAACGCGGTTCTGTCTATCC	Amplification of a portion of the human TUBB1 locus encompassing the predicted off-target site	Sanger sequencing
TUBB1-R	TGTCCATCCCTTCGCTGGTG
TUBB4B-F	CTGCCGTCTTTTGGCTTTGAAGG	Amplification of a portion of the human TUBB4B locus encompassing the predicted off-target site	Sanger sequencing
TUBB4B-R*	TACTGCTGGTACTCGGACACC
TUBB8-F*	CGCTTGAAGAGTTCCTGGATG	Amplification of a portion of the human TUBB8 locus encompassing the predicted off-target site	Sanger sequencing
TUBB8-R	AGTGTGCTAAGGTCATCCTCTG
TUBB8B-F*	TACGTTGTCGGGGAACCAGTC	Amplification of a portion of the human TUBB8B locus encompassing the predicted off-target site	Sanger sequencing
TUBB8B-R	TCAAAATCCAGGAGTGCCCAAGG
	PCR amplification of cDNA
Name	Sequence	Purpose	Application
TUBB_cDNA-F	ACTTTGTATTTGGTCAGTCTGGG	Amplification of a portion of human TUBB cDNA encompassing the site of the patient's variant (NM_178014.3: c.922G>A/p.G308S)	Semiquantitative RT-PCR; Sanger sequencing
TUBB_seq-R*	ACGAGGTCGTTCATGTTGCTC
TUBB_qPCR-F	GAAGCCACAGGTGGCAAATA	Amplification of a portion of human TUBB cDNA within the region that is deleted in the TUBB haploid hTERT-RPE1 cell line generated for this study	Quantitative RT-PCR (qPCR)
TUBB_qPCR-R	CGTACCACATCCAGGACAGA
hGAPDH-F	CAATGACCCCTTCATTGACCTC	Amplification of a portion of human GAPDH cDNA	Semiquantitative RT-PCR; Quantitative RT-PCR (qPCR)
hGAPDH-R	GATCTCGCTCCTGGAAGATG
Note: The primers used for Sanger sequencing are indicated by an asterisk

### Sheet: Table S4
Table S4: Sequences of primer and probe oligonucleotides used for copy number analysis by digital droplet PCR
Target gene	Fluorophore	Primer/Probe	Sequence
TUBB	FAM	Forward primer (P'F in Figure 7a, shown in green)	GCCTTTGGCCCAGTTGTTAC
		Reverse primer (P'R in Figure 7a, shown in green)	GAGCTTTTCTCCTGACTGCATTC
		Minor groove binder (MGB) probe (Figure 7a, shown in green)	TGCCCCAGACTGAC
NPC1	VIC	Forward primer	TTTCCCCAGCAGAACCTACCTG
		Reverse primer	CAGTCTCTGTTGTGATGTTCGGC
		Minor groove binder (MGB) probe	AGTGTCTGAAGCTGCC
